# Genomic characterization of a lytic bacteriophage targeting multidrug resistant *Klebsiella pneumoniae* from hospital sewage in Dhaka, Bangladesh

**DOI:** 10.1101/2023.08.13.23294043

**Authors:** Fahad Khan, Fariza Shams, Mohammad Sami Salman Bhuiyan, Aura Rahman, Syeda Naushin Tabassum, Md. Sakib Abrar Hossain, Abdus Sadique, Abdullah All Jaber, Jahidul Alam, Kamruzzaman Rumman, Probaha Biswas, Pronoy Debnath, Lovleen Tina Joshi, Sudhakar Bhandare, Maqsud Hossain

## Abstract

The emergence of multidrug-resistant (MDR) and extremely drug-resistant (XDR) *Klebsiella pneumoniae* presents a significant challenge to public health, particularly in hospital settings where it is a leading cause of nosocomial infections. Addressing the urgent need for alternative treatments to combat antibiotic-resistant bacteria, this study describes the isolation, characterization, and genomic analysis of a novel bacteriophage, designated as MFS, targeting MDR/XDR *K. pneumoniae* strains isolated from hospital sewage in Dhaka, Bangladesh. The phage was isolated utilizing a double-agar overlay and characterized using Oxford Nanopore Technologies sequencing. Phage MFS was identified as a member of the Siphoviridae family, under the unclassified Webervirus subfamily, with potent lytic activity against clinical MDR/XDR *K. pneumoniae* strains. Genomic analysis revealed a 48,780 bp genome with 94 protein-coding sequences, including essential genes for phage replication, structure, and host lysis, but notably lacking genes associated with antimicrobial resistance, virulence, and lysogeny. The presence of specific genes for endolysin and holin underscores the phage’s lytic capability. Additionally, the study elucidates the phage’s structural proteins and mechanisms underlying bacterial cell wall degradation, contributing valuable insights into phage-host interactions and applications of phage therapy. Our findings underscore the therapeutic potential of sewage-derived bacteriophages against MDR/XDR clinical *K. pneumoniae* and emphasize the need for further exploration of bacteriophage therapy as a viable alternative to traditional antibiotics in combating antibiotic-resistant bacterial infections.
