## Supplementary File 1 for "Genomic characterization of a lytic bacteriophage targeting multidrug resistant *Klebsiella pneumoniae* from hospital sewage in Dhaka, Bangladesh": Supplementary File 1.xlsx

### Sheet: Bacterial Strains
				Klebsiella pneumoniae strains used in this study, source and anitibiotic susceptibility pattern
Sl.	STRAIN ID	SAMPLE TYPE	GENDER	Source	ESBL	NDM	Amikacin	Amoxycillin	Cefepime	Cefixime	Ceftriaxone	Cefuroxime	Chloramphenicol	Ciprofloxacin	Colistin	Gentamicin	Levofloxacin	Meropenem	Nitrofurantoin	Piperacillin/Tazobactum	Polymixin B	Trimethoprim	Tetracyclin	MDR/XDR
1	NGCE-706	URINE	FEMALE	Shaheed Suhrawardy Medical College and Hospital	+	-	R	R	R	R	R	R	R	R	S	R	S	S	R	R	S	R	R	MDR
2	NGCE-637	BLOOD	FEMALE	Dhaka Central International Medical College & Hospital	+	-	S	R	R	R	R	R	S	I	S	S	R	S	R	S	S	R	R	MDR
3	NGCE-639	URINE	FEMALE	Shaheed Suhrawardy Medical College and Hospital	+	-	S	R	R	R	R	R	R	I	R	S	R	S	R	S	S	R	R	MDR
4	NGCE-327	SPUTUM	MALE	Shaheed Suhrawardy Medical College and Hospital	+	-	R	R	R	R	R	R	R	R	S	R	R	R	R	R	S	R	R	XDR
5	NGCE-707	BLOOD	FEMALE	Dhaka Central International Medical College & Hospital	+	-	I	R	R	R	R	R	S	R	S	R	R	S	R	I	R	R	R	XDR

### Sheet: RAST annotation of phage MFS
Feature ID	Type	Referred in text as		Contig	Start	Stop	Frame	Strand	Length (bp)	Function
fig|38018.9838.peg.1	CDS	CDS 1		OP611406.1:1-48780	163	2	-1	-	162	hypothetical protein
fig|38018.9838.peg.2	CDS	CDS 2		OP611406.1:1-48780	256	1122	1	+	867	putative DNA helicase
fig|38018.9838.peg.3	CDS	CDS 3		OP611406.1:1-48780	1119	1526	3	+	408	hypothetical protein
fig|38018.9838.peg.4	CDS	CDS 4		OP611406.1:1-48780	1599	1730	3	+	132	hypothetical protein
fig|38018.9838.peg.5	CDS	CDS 5		OP611406.1:1-48780	1839	2231	3	+	393	DNA adenine methyltransferase
fig|38018.9838.peg.6	CDS	CDS 6		OP611406.1:1-48780	2575	2811	1	+	237	hypothetical protein
fig|38018.9838.peg.7	CDS	CDS 7		OP611406.1:1-48780	2876	3112	2	+	237	hypothetical protein
fig|38018.9838.peg.8	CDS	CDS 8		OP611406.1:1-48780	3112	3255	1	+	144	hypothetical protein
fig|38018.9838.peg.9	CDS	CDS 9		OP611406.1:1-48780	3224	3361	2	+	138	hypothetical protein
fig|38018.9838.peg.10	CDS	CDS 10		OP611406.1:1-48780	3457	3606	1	+	150	hypothetical protein
fig|38018.9838.peg.11	CDS	CDS 11		OP611406.1:1-48780	3557	4450	2	+	894	hypothetical protein
fig|38018.9838.peg.12	CDS	CDS 12		OP611406.1:1-48780	4715	4467	-2	-	249	hypothetical protein
fig|38018.9838.peg.13	CDS	CDS 13		OP611406.1:1-48780	4743	5117	3	+	375	putative polynucleotide kinase/phosphatase
fig|38018.9838.peg.14	CDS	CDS 14		OP611406.1:1-48780	5114	5323	2	+	210	hypothetical protein
fig|38018.9838.peg.15	CDS	CDS 15		OP611406.1:1-48780	5311	5685	1	+	375	hypothetical protein
fig|38018.9838.peg.16	CDS	CDS 16		OP611406.1:1-48780	5819	6034	2	+	216	putative holin
fig|38018.9838.peg.17	CDS	CDS 17		OP611406.1:1-48780	6036	6518	3	+	483	putative endolysin
fig|38018.9838.peg.18	CDS	CDS 18		OP611406.1:1-48780	6515	7036	2	+	522	putative spanin
fig|38018.9838.peg.19	CDS	CDS 19		OP611406.1:1-48780	7468	7007	-1	-	462	hypothetical protein
fig|38018.9838.peg.20	CDS	CDS 20		OP611406.1:1-48780	9040	7472	-1	-	1569	hypothetical protein
fig|38018.9838.peg.21	CDS	CDS 21		OP611406.1:1-48780	9602	9165	-2	-	438	hypothetical protein
fig|38018.9838.peg.22	CDS	CDS 22		OP611406.1:1-48780	9786	9604	-3	-	183	hypothetical protein
fig|38018.9838.peg.23	CDS	CDS 23		OP611406.1:1-48780	9985	9776	-1	-	210	hypothetical protein
fig|38018.9838.peg.24	CDS	CDS 24		OP611406.1:1-48780	10750	10058	-1	-	693	hypothetical protein
fig|38018.9838.peg.25	CDS	CDS 25		OP611406.1:1-48780	10997	10758	-2	-	240	hypothetical protein
fig|38018.9838.peg.26	CDS	CDS 26		OP611406.1:1-48780	11331	10990	-3	-	342	hypothetical protein
fig|38018.9838.peg.27	CDS	CDS 27		OP611406.1:1-48780	11558	11331	-2	-	228	hypothetical protein
fig|38018.9838.peg.28	CDS	CDS 28		OP611406.1:1-48780	12008	11631	-2	-	378	hypothetical protein
fig|38018.9838.peg.29	CDS	CDS 29		OP611406.1:1-48780	12248	12009	-2	-	240	hypothetical protein
fig|38018.9838.peg.30	CDS	CDS 30		OP611406.1:1-48780	12439	12245	-1	-	195	hypothetical protein
fig|38018.9838.peg.31	CDS	CDS 31		OP611406.1:1-48780	12776	12513	-2	-	264	hypothetical protein
fig|38018.9838.peg.32	CDS	CDS 32		OP611406.1:1-48780	13188	12859	-3	-	330	hypothetical protein
fig|38018.9838.peg.33	CDS	CDS 33		OP611406.1:1-48780	13451	13185	-2	-	267	hypothetical protein
fig|38018.9838.peg.34	CDS	CDS 34		OP611406.1:1-48780	13861	13454	-1	-	408	hypothetical protein
fig|38018.9838.peg.35	CDS	CDS 35		OP611406.1:1-48780	13893	14060	3	+	168	putative membrane protein
fig|38018.9838.peg.36	CDS	CDS 36		OP611406.1:1-48780	14378	14932	2	+	555	hypothetical protein
fig|38018.9838.peg.37	CDS	CDS 37		OP611406.1:1-48780	15308	15535	2	+	228	hypothetical protein
fig|38018.9838.peg.38	CDS	CDS 38		OP611406.1:1-48780	15523	15711	1	+	189	hypothetical protein
fig|38018.9838.peg.39	CDS	CDS 39		OP611406.1:1-48780	15784	15978	1	+	195	hypothetical protein
fig|38018.9838.peg.40	CDS	CDS 40		OP611406.1:1-48780	15975	16088	3	+	114	hypothetical protein
fig|38018.9838.peg.41	CDS	CDS 41		OP611406.1:1-48780	16111	16284	1	+	174	hypothetical protein
fig|38018.9838.peg.42	CDS	CDS 42		OP611406.1:1-48780	16352	16681	2	+	330	putative transcriptional regulator
fig|38018.9838.peg.43	CDS	CDS 43		OP611406.1:1-48780	16756	17010	1	+	255	hypothetical protein
fig|38018.9838.peg.44	CDS	CDS 44		OP611406.1:1-48780	17007	17225	3	+	219	hypothetical protein
fig|38018.9838.peg.45	CDS	CDS 45		OP611406.1:1-48780	17222	17419	2	+	198	hypothetical protein
fig|38018.9838.peg.46	CDS	CDS 46		OP611406.1:1-48780	17409	17618	3	+	210	hypothetical protein
fig|38018.9838.peg.47	CDS	CDS 47		OP611406.1:1-48780	17689	17901	1	+	213	hypothetical protein
fig|38018.9838.peg.48	CDS	CDS 48		OP611406.1:1-48780	17901	18659	3	+	759	hypothetical protein
fig|38018.9838.peg.49	CDS	CDS 49		OP611406.1:1-48780	18671	18916	2	+	246	hypothetical protein
fig|38018.9838.peg.50	CDS	CDS 50		OP611406.1:1-48780	18913	19092	1	+	180	hypothetical protein
fig|38018.9838.peg.51	CDS	CDS 51		OP611406.1:1-48780	19173	19301	3	+	129	hypothetical protein
fig|38018.9838.peg.52	CDS	CDS 52		OP611406.1:1-48780	19383	19829	3	+	447	hypothetical protein
fig|38018.9838.peg.53	CDS	CDS 53		OP611406.1:1-48780	19887	20444	3	+	558	hypothetical protein
fig|38018.9838.peg.54	CDS	CDS 54		OP611406.1:1-48780	20441	20566	2	+	126	hypothetical protein
fig|38018.9838.peg.55	CDS	CDS 55		OP611406.1:1-48780	20719	20991	1	+	273	hypothetical protein
fig|38018.9838.peg.56	CDS	CDS 56		OP611406.1:1-48780	20988	21560	3	+	573	hypothetical protein
fig|38018.9838.peg.57	CDS	CDS 57		OP611406.1:1-48780	21630	21854	3	+	225	hypothetical protein
fig|38018.9838.peg.58	CDS	CDS 58		OP611406.1:1-48780	21855	22088	3	+	234	hypothetical protein
fig|38018.9838.peg.59	CDS	CDS 59		OP611406.1:1-48780	22220	22408	2	+	189	hypothetical protein
fig|38018.9838.peg.60	CDS	CDS 60		OP611406.1:1-48780	22405	22668	1	+	264	hypothetical protein
fig|38018.9838.peg.61	CDS	CDS 61		OP611406.1:1-48780	22828	23268	1	+	441	putative terminase small subunit
fig|38018.9838.peg.62	CDS	CDS 62		OP611406.1:1-48780	23278	24069	1	+	792	putative terminase large subunit
fig|38018.9838.peg.63	CDS	CDS 63		OP611406.1:1-48780	24074	24880	2	+	807	putative terminase large subunit
fig|38018.9838.peg.64	CDS	CDS 64		OP611406.1:1-48780	24927	25574	3	+	648	putative portal protein
fig|38018.9838.peg.65	CDS	CDS 65		OP611406.1:1-48780	25568	26245	2	+	678	putative portal protein
fig|38018.9838.peg.66	CDS	CDS 66		OP611406.1:1-48780	26235	26492	3	+	258	putative head morphogenesis protein
fig|38018.9838.peg.67	CDS	CDS 67		OP611406.1:1-48780	26452	27006	1	+	555	putative head morphogenesis protein
fig|38018.9838.peg.68	CDS	CDS 68		OP611406.1:1-48780	27052	28134	1	+	1083	putative major capsid protein
fig|38018.9838.peg.69	CDS	CDS 69		OP611406.1:1-48780	28186	28299	1	+	114	hypothetical protein
fig|38018.9838.peg.70	CDS	CDS 70		OP611406.1:1-48780	28275	28697	3	+	423	hypothetical protein
fig|38018.9838.peg.71	CDS	CDS 71		OP611406.1:1-48780	28807	29748	1	+	942	hypothetical protein
fig|38018.9838.peg.72	CDS	CDS 72		OP611406.1:1-48780	29839	30147	1	+	309	hypothetical protein
fig|38018.9838.peg.73	CDS	CDS 73		OP611406.1:1-48780	30199	30615	1	+	417	hypothetical protein
fig|38018.9838.peg.74	CDS	CDS 74		OP611406.1:1-48780	30621	30998	3	+	378	hypothetical protein
fig|38018.9838.peg.75	CDS	CDS 75		OP611406.1:1-48780	30991	31113	1	+	123	hypothetical protein
fig|38018.9838.peg.76	CDS	CDS 76		OP611406.1:1-48780	31113	31430	3	+	318	hypothetical protein
fig|38018.9838.peg.77	CDS	CDS 77		OP611406.1:1-48780	31487	31825	2	+	339	hypothetical protein
fig|38018.9838.peg.78	CDS	CDS 78		OP611406.1:1-48780	31846	32532	1	+	687	hypothetical protein
fig|38018.9838.peg.79	CDS	CDS 79		OP611406.1:1-48780	32584	32712	1	+	129	major tail protein
fig|38018.9838.peg.80	CDS	CDS 80		OP611406.1:1-48780	32709	32939	3	+	231	major tail protein
fig|38018.9838.peg.81	CDS	CDS 81		OP611406.1:1-48780	33053	33196	2	+	144	putative major tail protein
fig|38018.9838.peg.82	CDS	CDS 82		OP611406.1:1-48780	33318	33644	3	+	327	hypothetical protein
fig|38018.9838.peg.83	CDS	CDS 83		OP611406.1:1-48780	33791	33991	2	+	201	hypothetical protein
fig|38018.9838.peg.84	CDS	CDS 84		OP611406.1:1-48780	33981	34127	3	+	147	putative tape measure protein
fig|38018.9838.peg.85	CDS	CDS 85		OP611406.1:1-48780	34157	35182	2	+	1026	putative tape measure protein
fig|38018.9838.peg.86	CDS	CDS 86		OP611406.1:1-48780	35233	36075	1	+	843	putative tape measure protein
fig|38018.9838.peg.87	CDS	CDS 87		OP611406.1:1-48780	36054	36401	3	+	348	putative tape measure protein
fig|38018.9838.peg.88	CDS	CDS 88		OP611406.1:1-48780	36406	36963	1	+	558	putative tape measure protein
fig|38018.9838.peg.89	CDS	CDS 89		OP611406.1:1-48780	36966	37220	3	+	255	putative minor tail protein
fig|38018.9838.peg.90	CDS	CDS 90		OP611406.1:1-48780	37378	38139	1	+	762	putative minor tail protein
fig|38018.9838.peg.91	CDS	CDS 91		OP611406.1:1-48780	38133	38870	3	+	738	putative tail assembly protein
fig|38018.9838.peg.92	CDS	CDS 92		OP611406.1:1-48780	38845	39447	1	+	603	putative tail assembly protein
fig|38018.9838.peg.93	CDS	CDS 93		OP611406.1:1-48780	39535	39798	1	+	264	putative tail fiber protein
fig|38018.9838.peg.94	CDS	CDS 94		OP611406.1:1-48780	39911	40105	2	+	195	putative tail fiber protein
fig|38018.9838.peg.95	CDS	CDS 95		OP611406.1:1-48780	40066	40470	1	+	405	putative tail fiber protein
fig|38018.9838.peg.96	CDS	CDS 96		OP611406.1:1-48780	40608	41297	3	+	690	putative tail fiber protein
fig|38018.9838.peg.97	CDS	CDS 97		OP611406.1:1-48780	41481	41726	3	+	246	putative tail fiber protein
fig|38018.9838.peg.98	CDS	CDS 98		OP611406.1:1-48780	41744	42034	2	+	291	tail fiber protein
fig|38018.9838.peg.99	CDS	CDS 99		OP611406.1:1-48780	42018	42191	3	+	174	tail fiber protein
fig|38018.9838.peg.100	CDS	CDS 100		OP611406.1:1-48780	42215	42409	2	+	195	hypothetical protein
fig|38018.9838.peg.101	CDS	CDS 101		OP611406.1:1-48780	42634	42840	1	+	207	hypothetical protein
fig|38018.9838.peg.102	CDS	CDS 102		OP611406.1:1-48780	42837	43031	3	+	195	hypothetical protein
fig|38018.9838.peg.103	CDS	CDS 103		OP611406.1:1-48780	43562	43278	-2	-	285	hypothetical protein
fig|38018.9838.peg.104	CDS	CDS 104		OP611406.1:1-48780	43565	43852	2	+	288	hypothetical protein
fig|38018.9838.peg.105	CDS	CDS 105		OP611406.1:1-48780	43852	43977	1	+	126	hypothetical protein
fig|38018.9838.peg.106	CDS	CDS 106		OP611406.1:1-48780	44373	44071	-3	-	303	tail fiber protein
fig|38018.9838.peg.107	CDS	CDS 107		OP611406.1:1-48780	44524	44360	-1	-	165	hypothetical protein
fig|38018.9838.peg.108	CDS	CDS 108		OP611406.1:1-48780	44635	44760	1	+	126	hypothetical protein
fig|38018.9838.peg.109	CDS	CDS 109		OP611406.1:1-48780	44770	44931	1	+	162	hypothetical protein
fig|38018.9838.peg.110	CDS	CDS 110		OP611406.1:1-48780	45352	45477	1	+	126	hypothetical protein
fig|38018.9838.peg.111	CDS	CDS 111		OP611406.1:1-48780	45663	45547	-3	-	117	tail fiber protein
fig|38018.9838.peg.112	CDS	CDS 112		OP611406.1:1-48780	45797	45663	-2	-	135	tail fiber protein
fig|38018.9838.peg.113	CDS	CDS 113		OP611406.1:1-48780	46081	45950	-1	-	132	tail fiber protein
fig|38018.9838.peg.114	CDS	CDS 114		OP611406.1:1-48780	46107	46373	3	+	267	hypothetical protein
fig|38018.9838.peg.115	CDS	CDS 115		OP611406.1:1-48780	47259	46561	-3	-	699	putative single-stranded DNA binding protein
fig|38018.9838.peg.116	CDS	CDS 116		OP611406.1:1-48780	47475	47296	-3	-	180	hypothetical protein
fig|38018.9838.peg.117	CDS	CDS 117		OP611406.1:1-48780	47783	47472	-2	-	312	Phage-associated recombinase
fig|38018.9838.peg.118	CDS	CDS 118		OP611406.1:1-48780	48419	48246	-2	-	174	putative exonuclease
fig|38018.9838.peg.119	CDS	CDS 119		OP611406.1:1-48780	48666	48472	-3	-	195	putative exonuclease

### Sheet: Annotation of HPs
			Functional annotation of hypothetical proteins (HPs) of the bacteriophage MFS
Feature ID	Type	Referred in the text as	Start	Stop	Frame	Strand	Length (bp)	Stop	Frame	Strand	Length (bp)	Function or Similarity	Phage	Quert Cover (%)	BLASTP E-value	% Identity	Homology (Accession number)
fig|38018.9838.peg.7	CDS	CDS 7	2876	3112	2	+	237	3112	2	+	237	putative major tail protein	Klebsiella phage PKP126	100	2e-49	97.44	YP_009284872.1
fig|38018.9838.peg.8	CDS	CDS 8	2876	3112	2	+	237	3112	2	+	237	NA repair exonuclease	Klebsiella phage PKP126	92	0	100	YP_009284874.1
fig|38018.9838.peg.14	CDS	CDS 14	5114	5323	2	+	210	5323	2	+	210	deoxynucleoside monophosphate kinase	Klebsiella phage vB_KpnS_KpV522	100	2e-41	100	YP_009787673.1
fig|38018.9838.peg.15	CDS	CDS 15	5311	5685	1	+	375	5685	1	+	375	deoxynucleoside monophosphate kinase	Klebsiella phage vB_KpnS_Domnhall	98	6e-83	99.18	YP_009902597.1
fig|38018.9838.peg.20	CDS	CDS 20	9040	7472	-1	-	1569	7472	-1	-	1569	Putative helicase	Klebsiella phage PWKp19	100	0	99.81	UJD06068.1
fig|38018.9838.peg.23	CDS	CDS 23	9985	9776	-1	-	210	9776	-1	-	210	membrane protein	Klebsiella phage vB_KpnS_IMGroot	100	4e-42	100	YP_009902519.1
fig|38018.9838.peg.24	CDS	CDS 24	10750	10058	-1	-	693	10058	-1	-	693	putative DNA methylase	Klebsiella phage P528	100	3e-173	100	QPX75223.1
fig|38018.9838.peg.25	CDS	CDS 25	10997	10758	-2	-	240	10758	-2	-	240	putative cytosine DNA methylase	Klebsiella phage vB_KpnS_Domnhall	100	1e-51	100	YP_009902607.1
fig|38018.9838.peg.26	CDS	CDS 26	11331	10990	-3	-	342	10990	-3	-	342	putative cytosine DNA methylase	Klebsiella phage vB_KpnS_Domnhall	100	1e-51	100	YP_009902607.2
fig|38018.9838.peg.53	CDS	CDS 53	19887	20444	3	+	558	20444	3	+	558	Putative GntR-family transcriptional regulator	Klebsiella phage vB_KpnS-VAC6	0.89	1e-106	89.7	QZE50709.1
fig|38018.9838.peg.56	CDS	CDS 56	20988	21560	3	+	573	21560	3	+	573	putative Eaa-like protein	Klebsiella phage PWKp17	100	2e-138	99.47	UJD05676.1
fig|38018.9838.peg.71	CDS	CDS 71	28807	29748	1	+	942	29748	1	+	942	major head protein	Klebsiella phage PKP126	1	0	99.68	YP_009284939.1
fig|38018.9838.peg.73	CDS	CDS 73	30199	30615	1	+	417	30615	1	+	417	virion structural protein	Klebsiella phage vB_KpnS_SegesCirculi	100	3e-97	100	YP_009902400.1
fig|38018.9838.peg.74	CDS	CDS 74	30621	30998	3	+	378	30998	3	+	378	head closure Hc1	Klebsiella phagevB_KpnS_IMGroot	100	2e-82	100	YP_009902480.1
fig|38018.9838.peg.76	CDS	CDS 76	31113	31430	3	+	318	31430	3	+	318	tail completion or Neck1 protein	Klebsiella phage KOX1	100	6e-70	100	YP_009790366.1
fig|38018.9838.peg.77	CDS	CDS 77	31487	31825	2	+	339	31825	2	+	339	tail terminator	Klebsiella phage vB_KpnS_Alina	93	2e-47	76.19	YP_009902743.1
fig|38018.9838.peg.78	CDS	CDS 78	31846	32532	1	+	687	32532	1	+	687	major tail protein	Klebsiella phage nB_KpnS_Call	100	8e-122	100	YP_009902662.1
fig|38018.9838.peg.82	CDS	CDS 82	33318	33644	3	+	327	33644	3	+	327	putative tape measure chaperone	Klebsiella phage vB_KpnD_FairDinkum]	100	1e-75	100	UGO53456.1
fig|38018.9838.peg.104	CDS	CDS 104	43565	43852	2	+	288	43852	2	+	288	membrane protein	Klebsiella phage TAH8	95	6e-49	87.91	YP_009808651.1

### Sheet: Transcription terminators
Rho-independent terminators in Klebsiella phage MFS. Loops and stem are shown in red and blue, respectively
	1530 Rnamotif - ATGGGAGAATATTACCCGACTCGCGCCGGGTAGTTTTAACAAAAA -9.20
	2812 Rnamotif + TTGCTAAACAATGCCCGCCGCGAGCGGGTATTATTGTTCCAT -11.30
	5717 Rnamotif + CCTTAAACTTTGGGAGCCTTAACAGGTTCCCTTTTTTTGTTCT -13.20
	6919 Rnamotif - ATATGAAAAAAGGGCTTACGCCCcTTTATTTTTCGC -6.80
	6921 Rnamotif + GAAAAATAAAGGGGCGTAAGCCCTTTTTTCATATG -7.70
	9306 Rnamotif + ACGCTTGCCGACGGTGAAGGATTTTTTCACCGggTTTTTGTGGTCG -10.30
	10220 Rnamotif + GAATCCGTTACCGTGCCAGATGCACGTTTTCTTCGTGT -6.20
	10250 Both + CTTCGTGTAATTGTCGCAGTGCGGCATTTTTGGGTGCC -6.80
	10332 Both - ATTGTCGACGCTTTGGCGCAAGCCGGATTTTTATTTCCA -6.90
	10597 Rnamotif + CATACTGGATTTTTGCATGCTCCATGCGGATTTTGTACTCGC -6.80
	12809 Rnamotif - GCACTTTTTGTTAAAAGCCCCGCGTGGGCTTTTGcTATTATTACTTC -7.70
	12816 Rnamotif + TAATAGCAAAAGCCCACGCGGGGCTTTTAACAAAAA -6.70
	14078 Rnamotif - ATGTATATTTATGTGCTTATGCTGCGCAcTTTTTGATCAAC -5.60
	16697 Rnamotif + GGATCTTTGTTGCGCCCGCTGGTGCTTTTATGGGCTG -7.00
	17907 Rnamotif - GCGCTGCGCAATGGTGGCAACAACCTTGCCGCCGgaTTTGATTTCGTT -12.00
	22081 Rnamotif - GAATGCGTCAATAGGCGGTTGATTCGTTCGCTTATTTTTTACTCAT -6.00
	22176 Rnamotif + CCGCAAGTCTCGCCCCACTTCGGGGCTTTTATTAAGGG -10.50
	22663 Both - GGCACAAAAAACCCGCCGAAGCGGGTTATGTTCATAT -8.90
	22664 Both + TATGAACATAACCCGCTTCGGCGGGTTTTTTGTGCCT -9.80
	23498 Rnamotif - CGCATACGGCGCGAGGTGGATAGAAAACGCTTCGgTTTTAGTCGAAC -8.90
	24286 Rnamotif - GAACTTATCCGGGCGCGGTTCATGCGCCTTTTCGCTGTCG -10.20
	24876 Rnamotif - CTTGTGTGATTTGTGGGCCGTTAAGCCCACATTATGTATTAGC -12.30
	27513 Rnamotif + AACGAAGATTCGCGTTAACCATGTGGCGCTTGTTTTTCGCG -6.10
	28416 Both - GTCATAACGTTTACGGCGGAAAATTTGTCGTATTTAAATTCCGG -6.90
	28692 Both - CGTATGAAAAAGGGGCCGAAGCCCCTATTTTTTACTC -9.70
	28693 Both + AGTAAAAAATAGGGGCTTCGGCCCCTTTTTCATACGT -10.60
	29743 Rnamotif - ACAATAAAAAATGGCCCCGAAGGGCCATTCTAATTACAC -10.90
	29744 Both + TGTAATTAGAATGGCCCTTCGGGGCCATTTTTTATTGTT -11.80
	30149 Both + AAAACCAACAAGGGCGCTACGGCGTCCTTTTTCATATCT -11.30
	30631 Both + AAGCAATTCAGGCCCGCGCGAGTGCGGGCaTTAAGTTTTTCAG NA
	33238 Both + CTTAATTAACTGGCGGGGCTTGTGCCTCGCCTTTTTTATGCAT -17.10
	33942 Erpin - CCATATGAAAAAAGCGCCCGTAGGCGCTTaTTGTGATTTTTGT NA
	33947 Both + AATCACAATAAGCGCCTACGGGCGCTTTTTTCATATG -10.70
	37307 Rnamotif + GATAGCACAAAGCGCCCTTTACGGGTGCTTTTTGGCCTAT -10.60
	39456 Rnamotif + TTCGCTTTTTAGCCTGGGGGCATAGCCTCCGGGCTTTTTGTCGTGT -13.60
	43058 Both + ATGCAAATTACGGCGGGCATGCGTTGCCCGTCTTTTTGCAACCT -15.40
	43971 Both - GGATGTAACAAAGGGGCCGTATTGGCCCCTTTTCTTTTAATAC -14.40
	43973 Both + ATTAAAAGAAAAGGGGCCAATACGGCCCCTTTGTTACATCCCT NA
	46499 Both + CGGAACAACCGCGCCGTTTGTGGAGATGGCGTTAATTTGCGTA -10.80
	46755 Both - TGACAACTAAAGGGGCCGCAAGGCTCCTTTTTATTGCTT -11.30
	47197 Rnamotif + GTTATTGTTGCTGCCCTCTTTGACGTAGGGCGcTTTTCGGATTAC -7.30
	Total number of predicted transcription terminators: 41

### Sheet: Codon Usage
	Codon Usage results
	Results for 48780 residue sequence "OP611406.1:1-48780 Klebsiella phage MFS, complete genome" starting "CGGTATGCCT"
	AmAcid Codon Number /1000 Fraction ..
	Ala GCG 481.00 29.58 0.35
	Ala GCA 359.00 22.08 0.26
	Ala GCT 244.00 15.01 0.18
	Ala GCC 280.00 17.22 0.21
	Cys TGT 152.00 9.35 0.37
	Cys TGC 262.00 16.11 0.63
	Asp GAT 339.00 20.85 0.59
	Asp GAC 236.00 14.51 0.41
	Glu GAG 209.00 12.85 0.36
	Glu GAA 370.00 22.76 0.64
	Phe TTT 285.00 17.53 0.47
	Phe TTC 319.00 19.62 0.53
	Gly GGG 192.00 11.81 0.18
	Gly GGA 235.00 14.45 0.22
	Gly GGT 241.00 14.82 0.22
	Gly GGC 408.00 25.09 0.38
	His CAT 231.00 14.21 0.57
	His CAC 173.00 10.64 0.43
	Ile ATA 145.00 8.92 0.18
	Ile ATT 284.00 17.47 0.36
	Ile ATC 368.00 22.63 0.46
	Lys AAG 345.00 21.22 0.47
	Lys AAA 392.00 24.11 0.53
	Leu TTG 285.00 17.53 0.23
	Leu TTA 196.00 12.05 0.16
	Leu CTG 305.00 18.76 0.24
	Leu CTA 107.00 6.58 0.09
	Leu CTT 233.00 14.33 0.19
	Leu CTC 120.00 7.38 0.10
	Met ATG 339.00 20.85 1.00
	Asn AAT 242.00 14.88 0.42
	Asn AAC 339.00 20.85 0.58
	Pro CCG 345.00 21.22 0.41
	Pro CCA 201.00 12.36 0.24
	Pro CCT 172.00 10.58 0.20
	Pro CCC 132.00 8.12 0.16
	Gln CAG 295.00 18.14 0.49
	Gln CAA 302.00 18.57 0.51
	Arg AGG 188.00 11.56 0.11
	Arg AGA 164.00 10.09 0.10
	Arg CGG 304.00 18.70 0.18
	Arg CGA 325.00 19.99 0.19
	Arg CGT 248.00 15.25 0.15
	Arg CGC 458.00 28.17 0.27
	Ser AGT 156.00 9.59 0.11
	Ser AGC 267.00 16.42 0.19
	Ser TCG 326.00 20.05 0.24
	Ser TCA 277.00 17.04 0.20
	Ser TCT 161.00 9.90 0.12
	Ser TCC 198.00 12.18 0.14
	Thr ACG 339.00 20.85 0.34
	Thr ACA 242.00 14.88 0.24
	Thr ACT 193.00 11.87 0.19
	Thr ACC 237.00 14.58 0.23
	Val GTG 215.00 13.22 0.27
	Val GTA 164.00 10.09 0.21
	Val GTT 251.00 15.44 0.32
	Val GTC 157.00 9.66 0.20
	Trp TGG 305.00 18.76 1.00
	Tyr TAT 205.00 12.61 0.54
	Tyr TAC 174.00 10.70 0.46
	End TGA 278.00 17.10 0.51
	End TAG 72.00 4.43 0.13
	End TAA 193.00 11.87 0.36
